# New phenotype discovery method by unsupervised deep representation learning empowers genetic association studies of brain imaging

**DOI:** 10.1101/2022.12.10.22283302

**Authors:** Khush Patel, Ziqian Xie, Hao Yuan, Sheikh Muhammad Saiful Islam, Wanheng Zhang, Assaf Gottlieb, Han Chen, Luca Giancardo, Alexander Knaack, Evan Fletcher, Myriam Fornage, Shuiwang Ji, Degui Zhi

## Abstract

Understanding the genetic architecture of brain structure is challenging, partly due to difficulties in designing robust, non-biased descriptors of brain morphology. Until recently, brain measures for genome-wide association studies (GWAS) consisted of traditionally expert-defined or software-derived image-derived phenotypes (IDPs) that are often based on theoretical preconceptions or computed from limited amounts of data. Here, we present an approach to derive brain imaging phenotypes using unsupervised deep representation learning. We train a 3-D convolutional autoencoder model with reconstruction loss on 6,130 UK Biobank (UKBB) participants’ T1 or T2-FLAIR (T2) brain MRIs to create a 128-dimensional representation known as endophenotypes (ENDOs). GWAS of these ENDOs in held-out UKBB subjects (n = 22,962 discovery and n = 12,848/11,717 replication cohorts for T1/T2) identified 658 significant replicated variant-ENDO pairs involving 43 independent loci. Thirteen loci were not reported in earlier T1 and T2 IDP-based UK Biobank GWAS. We developed a perturbation-based decoder interpretation approach to show that these loci are associated with ENDOs mapped to multiple relevant brain regions. Our results established unsupervised deep learning can derive robust, unbiased, heritable, and interpretable endophenotypes from imaging data.
