## Supplementary Tables for "New phenotype discovery method by unsupervised deep representation learning empowers genetic association studies of brain imaging": Supplementary_Table_1.xlsx

### Sheet: Sheet1
Supplementary Table 1: Sample sizes of all data sets used in this study.
Description	T1 MRI	T2-FLAIR MRI
Deep learning training (Mixed ethnicity cohort not included in GWAS analysis obtained after using MRI quality filters)
Training set*	4597	4597
Validation set*	1533	1533
GWAS (White British individuals not included in deep learning training)
Discovery Cohort for GWAS*	22962	22962
Replication Cohort for GWAS*	12848	11717
Total participants*	35810	34679
Descriptive analysis of ENDOs (White British individuals not included in deep learning training)
Regression with phenotypes*	35868	34736
Exploratory analysis with UMAP+	37376	36231
Pearson correlation+	36231	36231
*unique visit +multiple visits included if available
46,099 T1 (44,181 subjects) and 45,294 T2-FLAIR (43,381 subjects) were available from UKBiobank. The UK Biobank data was accessed via approved project 24247.
