## Supplementary Tables for "New phenotype discovery method by unsupervised deep representation learning empowers genetic association studies of brain imaging": Supplementary_Table_2.xlsx

### Sheet: regression_merged
Supplementary Table 2: Regression R2 values for UK Biobank provided precomputed phenotypes using standard neurology software packages.
Phenotypes	T1 R2	T2 R2
Volume of ventricular cerebrospinal fluid	0.9849 (0.0008)	0.9625 (0.0036)
Volume of brain, grey+white matter	0.7384 (0.0077)	0.7242 (0.0085)
Volume of peripheral cortical grey matter	0.6993 (0.0068)	0.6925 (0.0104)
Volume of grey matter	0.6928 (0.0075)	0.6805 (0.0117)
Volume of thalamus (left)	0.6664 (0.0132)	0.6093 (0.0175)
Volume of thalamus (right)	0.6573 (0.0142)	0.6057 (0.0146)
Volume of grey matter in IX Cerebellum (left)	0.6033 (0.0088)	0.4953 (0.0132)
Volume of grey matter in IX Cerebellum (right)	0.5972 (0.0068)	0.5052 (0.0124)
Volume of grey matter in VIIIb Cerebellum (right)	0.5836 (0.011)	0.4961 (0.0124)
Volume of grey matter in VIIIa Cerebellum (right)	0.5819 (0.0071)	0.4937 (0.0119)
Age when attended assessment centre	0.5811 (0.01)	0.6368 (0.0101)
Volume of grey matter in VIIIb Cerebellum (left)	0.5753 (0.0072)	0.4744 (0.015)
Volume of grey matter in VIIIa Cerebellum (left)	0.5672 (0.0126)	0.4861 (0.0136)
Volume of grey matter in VI Cerebellum (left)	0.5211 (0.0119)	0.4997 (0.0169)
Volume of white matter	0.5205 (0.0102)	0.4861 (0.0105)
Volume of grey matter in Temporal Pole (left)	0.5189 (0.0093)	0.5063 (0.0127)
Volume of grey matter in Temporal Pole (right)	0.5183 (0.0129)	0.486 (0.0142)
Volume of grey matter in Crus I Cerebellum (left)	0.5146 (0.0119)	0.5083 (0.0128)
Volume of grey matter in VI Cerebellum (right)	0.5109 (0.005)	0.4909 (0.0184)
Volume of grey matter in Crus I Cerebellum (right)	0.5041 (0.016)	0.5018 (0.0147)
Volume of grey matter in Occipital Pole (right)	0.5012 (0.0108)	0.4126 (0.0161)
Volume of grey matter in VIIb Cerebellum (left)	0.4943 (0.0159)	0.4508 (0.0099)
Volume of grey matter in X Cerebellum (vermis)	0.4943 (0.0113)	0.4817 (0.0097)
Volume of grey matter in IX Cerebellum (vermis)	0.4943 (0.0126)	0.3869 (0.0153)
Volume of grey matter in VIIIa Cerebellum (vermis)	0.4914 (0.0137)	0.4324 (0.0159)
Volume of grey matter in VIIb Cerebellum (right)	0.4908 (0.0158)	0.4541 (0.0122)
Volume of grey matter in Intracalcarine Cortex (left)	0.4908 (0.0125)	0.4002 (0.0116)
Volume of grey matter in Frontal Pole (left)	0.4874 (0.0091)	0.4645 (0.0106)
Volume of grey matter in Frontal Pole (right)	0.4827 (0.0108)	0.4489 (0.0112)
Volume of grey matter in Crus II Cerebellum (right)	0.482 (0.0115)	0.4562 (0.012)
Volume of grey matter in Intracalcarine Cortex (right)	0.4796 (0.0132)	0.3748 (0.016)
Volume of grey matter in Crus II Cerebellum (left)	0.478 (0.0128)	0.4515 (0.0127)
Volume of grey matter in Occipital Pole (left)	0.4717 (0.014)	0.4209 (0.0165)
Volume of grey matter in Precuneous Cortex (right)	0.4694 (0.008)	0.4001 (0.0149)
Volume of grey matter in Paracingulate Gyrus (right)	0.4678 (0.0104)	0.4341 (0.0091)
Volume of brain stem + 4th ventricle	0.4674 (0.0476)	0.3802 (0.0323)
Volume of grey matter in VIIIb Cerebellum (vermis)	0.4623 (0.0149)	0.4277 (0.0158)
Volume of accumbens (right)	0.4592 (0.0104)	0.4554 (0.012)
Volume of grey matter in Paracingulate Gyrus (left)	0.4576 (0.0058)	0.4194 (0.0093)
Volume of grey matter in VI Cerebellum (vermis)	0.4508 (0.0098)	0.4526 (0.0133)
Volume of grey matter in I-IV Cerebellum (left)	0.4491 (0.0092)	0.4594 (0.0132)
Volume of grey matter in Brain-Stem	0.4458 (0.0473)	0.4242 (0.0544)
Volume of grey matter in Precuneous Cortex (left)	0.445 (0.0109)	0.3859 (0.0115)
Volume of grey matter in I-IV Cerebellum (right)	0.434 (0.012)	0.4513 (0.0116)
Volume of grey matter in Parahippocampal Gyrus, posterior division (left)	0.4254 (0.0073)	0.424 (0.0149)
Volume of grey matter in Frontal Orbital Cortex (left)	0.4228 (0.0125)	0.3865 (0.0167)
Volume of grey matter in Parahippocampal Gyrus, posterior division (right)	0.4193 (0.0136)	0.4332 (0.0131)
Volume of grey matter in Frontal Orbital Cortex (right)	0.4183 (0.0085)	0.3818 (0.0135)
Volume of hippocampus (left)	0.4162 (0.0179)	0.3989 (0.0111)
Volume of grey matter in Postcentral Gyrus (right)	0.4159 (0.0147)	0.3785 (0.008)
Volume of grey matter in V Cerebellum (left)	0.4133 (0.0109)	0.3939 (0.0179)
Volume of grey matter in V Cerebellum (right)	0.4118 (0.0112)	0.3888 (0.0195)
Volume of accumbens (left)	0.4111 (0.0117)	0.4011 (0.0136)
Volume of hippocampus (right)	0.4093 (0.0159)	0.3943 (0.0157)
Volume of grey matter in Planum Polare (right)	0.409 (0.0074)	0.3582 (0.0113)
Volume of grey matter in X Cerebellum (right)	0.3936 (0.0143)	0.421 (0.0157)
Volume of grey matter in Crus II Cerebellum (vermis)	0.3936 (0.0105)	0.3819 (0.0148)
Volume of grey matter in Amygdala (right)	0.3924 (0.0104)	0.3605 (0.0149)
Volume of grey matter in VIIb Cerebellum (vermis)	0.3897 (0.0114)	0.3643 (0.0154)
Volume of grey matter in Ventral Striatum (left)	0.3878 (0.0083)	0.3827 (0.0128)
Volume of grey matter in Central Opercular Cortex (right)	0.3791 (0.0131)	0.3332 (0.0116)
Volume of grey matter in X Cerebellum (left)	0.3763 (0.0156)	0.3954 (0.0077)
Volume of grey matter in Cuneal Cortex (right)	0.3756 (0.0124)	0.2953 (0.013)
Volume of grey matter in Insular Cortex (left)	0.3755 (0.0111)	0.296 (0.0112)
Volume of grey matter in Lateral Occipital Cortex, superior division (left)	0.3698 (0.01)	0.3434 (0.0129)
Volume of grey matter in Postcentral Gyrus (left)	0.3654 (0.0146)	0.3381 (0.0084)
Volume of grey matter in Insular Cortex (right)	0.3635 (0.0143)	0.2754 (0.0129)
Volume of grey matter in Central Opercular Cortex (left)	0.363 (0.0105)	0.3254 (0.0106)
Volume of grey matter in Cuneal Cortex (left)	0.362 (0.0079)	0.2844 (0.0169)
Volume of grey matter in Ventral Striatum (right)	0.3575 (0.0088)	0.3416 (0.012)
Volume of grey matter in Planum Polare (left)	0.3575 (0.0096)	0.3232 (0.0096)
Volume of grey matter in Hippocampus (right)	0.3509 (0.0118)	0.3403 (0.0127)
Volume of grey matter in Amygdala (left)	0.3491 (0.0109)	0.3214 (0.0128)
Volume of grey matter in Precentral Gyrus (right)	0.3391 (0.0154)	0.3119 (0.0122)
Volume of grey matter in Precentral Gyrus (left)	0.3383 (0.0128)	0.3175 (0.0116)
Volume of grey matter in Occipital Fusiform Gyrus (left)	0.3383 (0.0113)	0.3123 (0.0153)
Volume of grey matter in Heschl's Gyrus (includes H1 and H2) (right)	0.3363 (0.01)	0.2944 (0.0113)
Volume of grey matter in Supracalcarine Cortex (right)	0.3337 (0.0153)	0.2742 (0.0115)
Volume of putamen (left)	0.3313 (0.0152)	0.3322 (0.0136)
Volume of putamen (right)	0.3295 (0.016)	0.3281 (0.0151)
Volume of grey matter in Temporal Fusiform Cortex, anterior division (left)	0.3291 (0.0068)	0.3337 (0.0109)
Volume of grey matter in Hippocampus (left)	0.3283 (0.0094)	0.3171 (0.0124)
Volume of grey matter in Supracalcarine Cortex (left)	0.3267 (0.0115)	0.2694 (0.0136)
Volume of grey matter in Heschl's Gyrus (includes H1 and H2) (left)	0.3236 (0.0129)	0.2857 (0.0117)
Volume of grey matter in Middle Frontal Gyrus (left)	0.3234 (0.0125)	0.299 (0.0097)
Volume of grey matter in Middle Frontal Gyrus (right)	0.3214 (0.0098)	0.2676 (0.012)
Volume of grey matter in Temporal Fusiform Cortex, posterior division (left)	0.3204 (0.0149)	0.3045 (0.012)
Volume of grey matter in Middle Temporal Gyrus, posterior division (right)	0.32 (0.0103)	0.288 (0.0077)
Volume of grey matter in Subcallosal Cortex (left)	0.3172 (0.0124)	0.3206 (0.0124)
Volume of grey matter in Superior Frontal Gyrus (right)	0.3064 (0.0095)	0.2508 (0.0091)
Volume of grey matter in Lateral Occipital Cortex, superior division (right)	0.3061 (0.009)	0.2824 (0.0158)
Volume of grey matter in Superior Frontal Gyrus (left)	0.305 (0.0127)	0.285 (0.014)
Volume of grey matter in Frontal Operculum Cortex (left)	0.3025 (0.0099)	0.2483 (0.0122)
Volume of grey matter in Occipital Fusiform Gyrus (right)	0.3009 (0.0209)	0.2907 (0.0137)
Volume of grey matter in Parahippocampal Gyrus, anterior division (right)	0.299 (0.0109)	0.2783 (0.0194)
Volume of grey matter in Middle Temporal Gyrus, posterior division (left)	0.2953 (0.0105)	0.2684 (0.0109)
Volume of grey matter in Parahippocampal Gyrus, anterior division (left)	0.29 (0.0142)	0.2779 (0.0117)
Volume of pallidum (right)	0.2849 (0.0215)	0.2641 (0.0115)
Volume of grey matter in Temporal Fusiform Cortex, anterior division (right)	0.2785 (0.0108)	0.2778 (0.005)
Volume of grey matter in Cingulate Gyrus, posterior division (left)	0.2781 (0.0099)	0.2299 (0.0154)
Volume of grey matter in Temporal Fusiform Cortex, posterior division (right)	0.2775 (0.0158)	0.2714 (0.0078)
Volume of grey matter in Middle Temporal Gyrus, anterior division (left)	0.2715 (0.0118)	0.2675 (0.0125)
Volume of grey matter in Superior Parietal Lobule (right)	0.271 (0.013)	0.1469 (0.0066)
Volume of grey matter in Parietal Operculum Cortex (right)	0.2682 (0.0098)	0.1947 (0.0119)
Volume of grey matter in Frontal Medial Cortex (left)	0.2671 (0.0133)	0.2592 (0.0143)
Volume of grey matter in Planum Temporale (right)	0.2656 (0.011)	0.2027 (0.0133)
Volume of grey matter in Planum Temporale (left)	0.2653 (0.0141)	0.2048 (0.0086)
Volume of grey matter in Inferior Temporal Gyrus, posterior division (right)	0.2642 (0.0123)	0.2563 (0.0161)
Volume of grey matter in Frontal Operculum Cortex (right)	0.2641 (0.014)	0.2051 (0.0079)
Volume of grey matter in Middle Temporal Gyrus, anterior division (right)	0.2583 (0.0102)	0.2537 (0.0126)
Volume of grey matter in Superior Parietal Lobule (left)	0.2572 (0.0071)	0.1928 (0.0123)
Volume of grey matter in Lingual Gyrus (right)	0.2562 (0.0193)	0.2298 (0.0124)
Volume of grey matter in Inferior Temporal Gyrus, anterior division (left)	0.256 (0.013)	0.2385 (0.0167)
Volume of grey matter in Superior Temporal Gyrus, posterior division (right)	0.2553 (0.0144)	0.2171 (0.0115)
Volume of grey matter in Subcallosal Cortex (right)	0.2552 (0.0105)	0.2699 (0.0131)
Volume of caudate (left)	0.2544 (0.014)	0.2923 (0.0181)
Volume of grey matter in Cingulate Gyrus, anterior division (left)	0.2531 (0.0096)	0.2288 (0.0126)
Total volume of white matter hyperintensities (from T1 and T2_FLAIR images)	0.2527 (0.0083)	0.4429 (0.0142)
Volume of grey matter in Lingual Gyrus (left)	0.2521 (0.015)	0.2392 (0.0113)
Volume of grey matter in Inferior Temporal Gyrus, anterior division (right)	0.252 (0.0135)	0.2492 (0.0067)
Volume of grey matter in Inferior Temporal Gyrus, posterior division (left)	0.2492 (0.0138)	0.2174 (0.0154)
Volume of grey matter in Thalamus (left)	0.2487 (0.0119)	0.2531 (0.0222)
Volume of grey matter in Lateral Occipital Cortex, inferior division (left)	0.2487 (0.012)	0.2063 (0.0092)
Volume of grey matter in Inferior Temporal Gyrus, temporooccipital part (left)	0.2468 (0.0163)	0.2262 (0.0128)
Volume of grey matter in Temporal Occipital Fusiform Cortex (right)	0.2466 (0.0081)	0.2556 (0.0109)
Volume of grey matter in Cingulate Gyrus, posterior division (right)	0.2464 (0.0109)	0.2152 (0.0181)
Volume of caudate (right)	0.2456 (0.0119)	0.3007 (0.0204)
Volume of grey matter in Superior Temporal Gyrus, posterior division (left)	0.2378 (0.0136)	0.1979 (0.0103)
Volume of grey matter in Frontal Medial Cortex (right)	0.2341 (0.0085)	0.231 (0.0082)
Volume of grey matter in Cingulate Gyrus, anterior division (right)	0.2323 (0.0072)	0.2129 (0.0127)
Volume of grey matter in Temporal Occipital Fusiform Cortex (left)	0.2274 (0.0087)	0.2363 (0.014)
Volume of grey matter in Lateral Occipital Cortex, inferior division (right)	0.2269 (0.0113)	0.1914 (0.0124)
Volume of grey matter in Angular Gyrus (left)	0.2243 (0.0116)	0.1951 (0.0089)
Volume of grey matter in Supramarginal Gyrus, anterior division (right)	0.2235 (0.0098)	0.1619 (0.0095)
Volume of grey matter in Superior Temporal Gyrus, anterior division (right)	0.2233 (0.0116)	0.1917 (0.0078)
Volume of grey matter in Caudate (right)	0.2229 (0.0129)	0.4065 (0.0167)
Volume of grey matter in Inferior Temporal Gyrus, temporooccipital part (right)	0.2226 (0.0139)	0.2045 (0.0076)
Volume of grey matter in Inferior Frontal Gyrus, pars opercularis (left)	0.2209 (0.0076)	0.2029 (0.0107)
Volume of grey matter in Superior Temporal Gyrus, anterior division (left)	0.219 (0.0085)	0.1887 (0.0119)
Volume of grey matter in Caudate (left)	0.2153 (0.0093)	0.4208 (0.0117)
Volume of pallidum (left)	0.2008 (0.0166)	0.1886 (0.0114)
Volume of grey matter in Juxtapositional Lobule Cortex (formerly Supplementary Motor Cortex) (right)	0.1993 (0.0109)	0.1797 (0.0145)
Volume of grey matter in Thalamus (right)	0.1979 (0.016)	0.2034 (0.0236)
Volume of grey matter in Middle Temporal Gyrus, temporooccipital part (left)	0.1978 (0.0069)	0.1829 (0.0114)
Volume of grey matter in Supramarginal Gyrus, posterior division (right)	0.196 (0.0128)	0.1671 (0.0088)
Volume of grey matter in Parietal Operculum Cortex (left)	0.1948 (0.0135)	0.1551 (0.0115)
Volume of grey matter in Pallidum (right)	0.1942 (0.0258)	0.1786 (0.0244)
Volume of grey matter in Inferior Frontal Gyrus, pars triangularis (left)	0.1907 (0.0092)	0.1646 (0.007)
Volume of grey matter in Putamen (right)	0.1894 (0.0131)	0.2211 (0.0132)
Volume of grey matter in Middle Temporal Gyrus, temporooccipital part (right)	0.1834 (0.0078)	0.155 (0.0092)
Volume of grey matter in Inferior Frontal Gyrus, pars opercularis (right)	0.1799 (0.0087)	0.1428 (0.0085)
Volume of grey matter in Juxtapositional Lobule Cortex (formerly Supplementary Motor Cortex) (left)	0.1785 (0.0162)	0.1615 (0.0131)
Volume of grey matter in Inferior Frontal Gyrus, pars triangularis (right)	0.1736 (0.0096)	0.1374 (0.0081)
Volume of grey matter in Angular Gyrus (right)	0.1731 (0.0116)	0.1423 (0.01)
Volume of grey matter in Supramarginal Gyrus, posterior division (left)	0.1685 (0.0112)	0.1533 (0.0064)
Volume of amygdala (left)	0.1564 (0.0092)	0.1337 (0.0101)
Volume of grey matter in Supramarginal Gyrus, anterior division (left)	0.1523 (0.0069)	0.1226 (0.0052)
Volume of amygdala (right)	0.1454 (0.0162)	0.1243 (0.0148)
Volume of grey matter in Putamen (left)	0.1388 (0.013)	0.1826 (0.0135)
Volume of grey matter in Pallidum (left)	0.106 (0.0225)	0.0998 (0.0205)
Volume of grey matter in Crus I Cerebellum (vermis)	0.0823 (0.0083)	0.0786 (0.0075)
