## Supplementary Tables for "New phenotype discovery method by unsupervised deep representation learning empowers genetic association studies of brain imaging": Supplementary_Table_3.xlsx

### Sheet: Sheet1
Supplementary Table 3: Description of outliers in UMAP of T1 ENDOs and T2 FLAIR ENDOs. UMAP of T1 ENDOs and T2 ENDOs are distributed within a large continuous region. However, some small groups (24 T1 ENDOs, 18 T2-FLAIR ENDOs) of participants are in isolated islands. 17 out of 18 individuals are common between T1 and T2 FLAIR in the outliers. Table describes mean and standard deviation of the vol…
Phenotype	UMAP outliers for T1 ENDOs	Remaining T1	t-statistic (p-value)	UMAP outliers for T2-FLAIR ENDOs	Remaining T2-FLAIR ENDOs	t-statistic (p-value)
Volume of peripheral cortical grey matter	625,316.13(49,734.95)	616,058.53 (41,297.61)	0.91 (0.37)	643,082.67 (42,627.54)	616,075.45 (41,248.67)	2.69 (0.02)
Volume of ventricular cerebrospinal fluid	41,279.95 (14,189.14)	47,504.82 (20,415.58)	-2.15 (0.04)	36,222.87 (12,128.82)	47,510.73 (20,404.93)	-3.95 (0.001)
Volume of thalamus (left)	16,577.39 (2,352.67)	9,961.78 (833.56)	13.78 (1.34e-12)	17,588.59 (1,568.65)	9,961.20 (833.85)	20.63 (1.79e-13)
Volume of thalamus (right)	16,136.83 (2,225.55)	9715.44 (792.75)	14.13 (7.87e-13)	17,051.98 (1580.61)	9,714.91 (792.85)	19.69 (3.84e-13)
Volume of caudate (left)	7,155.11 (1,194.66)	4,342.18 (467.81)	11.53 (4.83e-11)	7,546.25 (987.94)	4,343.57 (468.14)	13.75 (1.21e-10)
Volume of caudate (right)	7,481.23 (1,243.38)	4578.94 (493.37)	11.43 (5.74e-11)	7915.58 (992.49)	4,580.26 (493.45)	14.26 (6.89e-11)
Volume of putamen (left)	9,850.56 (1,511.91)	6,116.18 (687.37)	12.10 (1.87e-11)	10,278.75 (1288.31)	6,115.65 (686.66)	13.71 (1.27e-10)
Volume of putamen (right)	10,041.64 (1,472.83)	6,192.24 (659.13)	12.80 (5.97e-12)	10,517.55 (1192.46)	6,192.05 (659.14)	15.39 (2.05e-11)
Volume of hippocampus (left)	7,873.67 (1,438.57)	4,855.02 (629.88)	10.28 (4.52e-10)	8,486.09 (1,078.87)	4,855.48 (630.81)	14.28 (6.74e-11)
Volume of hippocampus (right)	8,207.66 (1,388.67)	5,003.41 (629.31)	11.30 (7.20e-11)	8,752.00 (1052.88)	5,003.63 (630.19)	15.10 (2.76e-11)
