## Supplementary Tables for "New phenotype discovery method by unsupervised deep representation learning empowers genetic association studies of brain imaging": Supplementary_Table_4.xlsx

### Sheet: Sheet1
Supplementary Table 4: Description of Pearson correlation between UMAP components of T1 ENDOs and T2 FLAIR ENDOs. UMAP reduces 128 dimensional T1 ENDOs and 128 dimensional T2 ENDOs into 2 components. The 2 components of T1 and T2 are correlated with each other.
	T2 ENDOs UMAP comp 1	T2 ENDOs UMAP comp 2
T1 ENDOs UMAP comp 1	0.3804	0.2192
T1 ENDOs UMAP comp 2	-0.1886	0.7782
