## Supplementary Tables for "New phenotype discovery method by unsupervised deep representation learning empowers genetic association studies of brain imaging": Supplementary_Table_7.xlsx

### Sheet: mapped_loci_manuscript_main_tex
Supplementary Table 7. Loci Table. We clustered 658 replicated SNPs within 0.25 CM (approximately 250 kb physical distance) into a single cluster. 658 replicated SNPs were organized into 43 clusters.
LOCUS	SNP	CHR	BP	REF/ALT	P_BOLT_LMM_INF	Mapped_Genes	Modality-DIM
1	rs3748655	1	113217311	G/C	8.1e-12	WNT2B,ST7L,CAPZA1,MOV10,RHOC,RP11-426L16.10,PPM1J	T2:4
2	rs760077	1	155178782	T/A	4.1e-12	EFNA3,EFNA3,EFNA1,SLC50A1,DPM3,KRTCAP2,RP11-201K10.3,TRIM46,MUC1,THBS3,MTX1,GBA,MSTO1,GON4L	T1:32
3	rs7562708	2	65971846	G/T	1.7e-26		T2:20
4	rs2900976	2	71958480	C/T	1.4e-15		T2:14
5	rs13417165	2	188184804	G/A	1.6e-10	CALCRL,TFPI	T1:98
6	rs62178261	2	217429969	A/G	7.6e-11	SMARCAL1,RPL37A	T2:55
7	rs73137384	3	89463290	C/T	2.6e-17	EPHA3	T1:60
8	rs9809852	3	138696439	C/T	1.6e-10		T1:122
9	rs6766914	3	177322867	C/T	2.2e-20		T1:78
10	rs13089287	3	190654424	T/C	1.1e-22	GMNC	T1:98
11	rs13107325	4	103188709	C/T	1.4e-10	BANK1,SLC39A8	T2:67
12	rs17720753	4	145578667	T/C	3.3e-13	HHIP,ANAPC10,ABCE1,OTUD4	T1:78
13	rs272889	5	131665378	G/A	2.1e-11	CTC-432M15.3,FNIP1,ACSL6,IL3,CSF2,P4HA2,PDLIM4,SLC22A4,SLC22A5,C5orf56	T1:33
14	rs9471128	6	39535223	A/G	8e-15	KIF6	T2:2
15	rs4714812	6	44700714	G/A	2e-11	SUPT3H	T1:111
16	rs9388489	6	126698719	A/G	1.9e-23	CENPW	T2:87
17	rs798544	7	2763102	C/T	1.3e-16	AMZ1,GNA12	T2:93
18	rs11767221	7	19609643	G/A	2.8e-21		T2:2
19	rs5883403	7	33508767	GA/G	1.9e-10	BBS9	T1:78
20	rs10264106	7	37947818	A/C	3.1e-13	EPDR1,NME8,SFRP4	T2:87
21	rs1880512	7	96215832	T/C	7.5e-16	SHFM1	T1:66
22	rs11523200	7	101050603	T/C	7.5e-16	RABL5	T2:128
23	rs1547959	7	120945328	T/C	2.4e-21	CPED1,WNT16,FAM3C	T1:6
24	rs34802637	7	151502809	A/G	2.6e-12	PRKAG2	T2:86
25	rs2929453	8	9084341	T/C	9e-14	SGK223,MFHAS1,ERI1,RP11-10A14.4,MSRA,RP1L1,C8orf74,XKR6,AF131215.5,MTMR9,SLC35G5,C8orf12,FAM167A,BLK,GATA4,NEIL2,FDFT1,RP11-297N6.4,DEFB136,DEFB135,DEFB134,RP11-481A20.11	T2:128
26	rs1315400	8	108399967	G/A	1.2e-12	ANGPT1	T2:64
27	rs4355801	8	119923873	A/G	5.7e-17	TNFRSF11B,COLEC10	T1:107
28	rs1409682	9	113665419	G/A	4e-12	LPAR1	T2:81
29	rs35565319	9	119065043	C/T	1.4e-14	PAPPA	T2:93
30	rs1149935	10	9194006	T/C	2.9e-11		T1:92
31	rs7098100	10	21834536	G/A	2.7e-12	CASC10,SKIDA1,MLLT10,DNAJC1	T1:57
32	rs72815193	10	94963391	A/G	1.5e-24		T2:122
33	rs11021216	11	95288142	G/A	6.5e-15		T1:16
34	rs11049567	12	28538435	T/C	1.1e-37	CCDC91	T2:118
35	rs79487293	12	65905126	C/T	3.2e-24		T1:86
36	rs12146713	12	106476805	T/C	6.6e-26	NUAK1	T2:31
37	rs2164950	14	59627631	G/A	4.1e-12	DAAM1	T1:116
38	rs4646626	15	58256127	T/C	2.7e-19	ALDH1A2,AQP9	T2:68
39	rs9933149	16	87226206	C/T	6.6e-28	C16orf95	T2:81
40	rs17761837	17	2154325	T/A	1.6e-10		T2:30
41	rs1791316	18	57386303	A/G	5.6e-14		T1:82
42	rs6054759	20	7114286	T/C	4e-12		T2:61
43	rs78110303	20	34025983	A/G	4.8e-15	FAM83C,UQCC1,GDF5OS,GDF5	T2:93
