## Supplementary Tables for "New phenotype discovery method by unsupervised deep representation learning empowers genetic association studies of brain imaging": Supplementary_Table_9.xlsx

### Sheet: metaanalysis_unique_dim
Supplementary Table 9. Unique loci from meta-analysis results not reported previously in traditional T1 and T2 IDP-based GWAS
Lead SNP	Allele1	Allele2	Weight	Zscore	pval	Direction_x	CHR	BP	MODALITY	DIM
rs10797342	t	c	35810	7.503	6.26e-14	++	1	2797856	T2	77
rs9436978	a	g	35810	7.046	1.84e-12	++	1	56123510	T1	5
rs10874762	t	g	34679	-6.656	2.81e-11	--	1	93639101	T2	119
rs3753841	a	g	34679	-8.794	1.44e-18	--	1	103379918	T2	122
rs61823972	a	c	34679	-6.552	5.69e-11	--	1	205201325	T2	70
rs12623763	t	c	35810	-7.108	1.17e-12	--	2	18702682	T2	121
rs2241057	a	g	34679	-7.314	2.6e-13	--	2	72361960	T2	108
rs6728873	t	c	35810	-6.67	2.57e-11	--	2	119105304	T1	115
rs6714578	a	g	35810	8.574	9.99e-18	++	2	200485487	T1	127
rs1367187	t	c	34679	7.123	1.06e-12	++	2	218466221	T2	88
rs17279437	a	g	34679	7.277	3.41e-13	++	3	45814094	T2	31
rs28472955	t	g	35810	-6.827	8.67e-12	--	3	66043102	T2	97
rs782722	a	t	34679	-6.456	1.08e-10	--	3	66338718	T2	20
rs73093445	a	c	35810	6.752	1.46e-11	++	3	71542279	T1	124
rs1284258	t	c	35810	-6.695	2.15e-11	--	3	89823487	T1	60
rs62277730	a	g	35810	6.905	5.03e-12	++	3	90298313	T1	60
rs73156375	t	g	35810	6.566	5.16e-11	++	3	93781615	T1	60
rs10513657	t	g	34679	-6.597	4.21e-11	--	3	168763183	T2	87
rs62311296	t	g	35810	-6.941	3.89e-12	--	4	48494101	T1	5
rs6813125	t	g	35810	-6.454	1.09e-10	--	4	124269916	T1	68
rs11937933	a	g	35810	7.981	1.46e-15	++	4	149460337	T1	34
rs2100281	t	c	35810	-6.393	1.63e-10	--	4	187380057	T1	96
rs883192	c	g	34679	-6.379	1.78e-10	--	5	35267642	T2	86
rs6868292	t	g	34679	6.483	9.02e-11	++	5	54753045	T2	93
rs6894998	a	g	35810	-6.867	6.55e-12	--	5	72117381	T1	107
rs10066689	c	g	35810	7.214	5.43e-13	++	5	72578158	T1	47
rs179805	t	c	34679	-7.251	4.14e-13	--	5	122513814	T2	121
rs33376	a	g	35810	-7.713	1.23e-14	--	5	171101726	T1	76
rs3131073	a	g	35810	-6.396	1.6e-10	--	6	28920972	T1	44
rs820091	a	g	34679	-7.024	2.16e-12	--	6	35023714	T2	109
rs2811232	a	g	35810	6.516	7.21e-11	++	6	55156812	T1	38
rs2223794	c	g	35810	6.916	4.64e-12	++	6	85109390	T1	16
rs113898003	t	c	35810	-6.642	3.1e-11	--	6	130341235	T1	107
rs6921207	a	g	35810	7.2	6e-13	++	6	131327956	T1	114
rs9373047	a	c	34679	-7.613	2.69e-14	--	6	133622107	T2	52
rs60574493	a	g	34679	-7.034	2.01e-12	--	6	155359777	T2	8
rs1466648	a	g	35810	6.434	1.24e-10	++	6	157274799	T1	82
rs62435803	a	g	34679	-6.979	2.98e-12	--	6	169500186	T2	109
rs4524734	t	c	35810	6.62	3.6e-11	++	7	134382784	T1	57
rs1000658	t	c	34679	-6.57	5.05e-11	--	8	27905599	T2	83
Affx-32556093	t	c	35810	-7.055	1.73e-12	--	8	72471549	T1	81
rs2297174	a	g	35810	-6.887	5.7e-12	--	9	16706557	T2	83
rs1984064	t	c	34679	6.52	7.03e-11	++	9	83603802	T2	90
rs6477586	a	c	34679	-6.513	7.35e-11	--	9	110388405	T2	68
rs7072380	a	g	34679	6.686	2.29e-11	++	10	27882825	T2	72
rs10826492	t	c	34679	-7.177	7.14e-13	--	10	28967335	T2	87
rs947099	a	g	34679	6.398	1.57e-10	++	10	31129883	T2	35
rs1983867	c	g	34679	6.88	5.98e-12	++	10	100016196	T2	23
rs10787472	a	c	35810	6.687	2.28e-11	++	10	114781297	T1	50
rs171445	a	g	35810	-6.624	3.5e-11	--	10	119264941	T1	47
rs835044	t	c	35810	6.446	1.15e-10	++	12	95397552	T1	33
rs78667121	a	g	35810	6.498	8.14e-11	++	13	43200103	T1	107
rs74114990	a	g	34679	-6.378	1.8e-10	--	13	107375462	T2	11
rs9671845	a	g	34679	-6.533	6.44e-11	--	14	61160527	T2	60
rs72723914	a	g	34679	-6.87	6.42e-12	--	14	61455959	T2	60
rs8007661	t	c	35810	6.44	1.2e-10	++	14	92459958	T1	107
rs4842918	t	c	34679	6.649	2.94e-11	++	15	84536999	T2	58
rs72766534	t	c	35810	-7.127	1.02e-12	--	16	4338359	T1	72
rs60972513	a	c	35810	6.751	1.47e-11	++	16	49877753	T1	24
rs35195	a	g	35810	-7.397	1.4e-13	--	16	65025718	T1	80
rs11544290	t	c	35810	6.603	4.03e-11	++	17	7162533	T1	24
rs11650427	a	c	35810	6.525	6.8e-11	++	17	16158774	T1	25
rs117154502	t	g	35810	-7.3	2.88e-13	--	17	45280802	T1	127
rs2716168	a	g	35810	-6.446	1.15e-10	--	17	67618798	T1	109
rs1539860	a	g	35810	7.148	8.79e-13	++	18	19435657	T1	115
rs967417	a	g	34679	7.325	2.4e-13	++	20	6620893	T2	29
rs2180439	t	c	35810	8.089	6.03e-16	++	20	21853100	T1	82
rs361979	t	g	35810	6.444	1.17e-10	++	22	21154393	T1	52
rs695797	a	g	35810	-6.492	8.45e-11	--	22	28849749	T1	28
rs6007594	a	g	34679	6.533	6.46e-11	++	22	45728370	T2	103
