## Supplementary Tables for "New phenotype discovery method by unsupervised deep representation learning empowers genetic association studies of brain imaging": Supplementary_Table_10.xlsx

### Sheet: Supplementary Table X
Supplementary Table 10. Genes identified by FUMA for T2-Flair
Genes for T2
gene_ensemble
ENSG00000148219
ENSG00000119401
ENSG00000151276
ENSG00000123106
ENSG00000164161
ENSG00000164162
ENSG00000164163
ENSG00000164164
ENSG00000164761
ENSG00000184374
ENSG00000205213
ENSG00000148943
ENSG00000070366
ENSG00000167720
ENSG00000154240
ENSG00000159086
ENSG00000205930
ENSG00000205929
ENSG00000186470
ENSG00000124508
ENSG00000026950
ENSG00000074590
ENSG00000186790
ENSG00000186564
ENSG00000146426
ENSG00000182319
ENSG00000136574
ENSG00000255394
ENSG00000135540
ENSG00000003137
ENSG00000196284
ENSG00000124813
ENSG00000174945
ENSG00000146535
ENSG00000175806
ENSG00000183638
ENSG00000171056
ENSG00000258724
ENSG00000254093
ENSG00000171044
ENSG00000215346
ENSG00000104643
ENSG00000177710
ENSG00000184608
ENSG00000154319
ENSG00000136573
ENSG00000205884
ENSG00000205883
ENSG00000205882
ENSG00000255098
ENSG00000241973
ENSG00000099937
ENSG00000099940
ENSG00000099942
ENSG00000164627
ENSG00000127922
ENSG00000106034
ENSG00000002745
ENSG00000196937
ENSG00000088387
ENSG00000060718
ENSG00000108963
ENSG00000262664
ENSG00000177374
ENSG00000134245
ENSG00000007341
ENSG00000116489
ENSG00000155363
ENSG00000155366
ENSG00000271810
ENSG00000155367
ENSG00000143382
ENSG00000203804
ENSG00000143384
ENSG00000143420
ENSG00000143457
ENSG00000143452
ENSG00000163131
ENSG00000143387
ENSG00000143437
ENSG00000143379
ENSG00000143418
ENSG00000143412
ENSG00000197756
ENSG00000203760
ENSG00000085276
ENSG00000112319
ENSG00000086289
ENSG00000086288
ENSG00000106483
ENSG00000147316
ENSG00000091879
ENSG00000095739
ENSG00000260456
ENSG00000101384
ENSG00000154188
ENSG00000272297
ENSG00000128918
ENSG00000182752
ENSG00000143033
ENSG00000117500
ENSG00000122483
ENSG00000117505
ENSG00000129038
ENSG00000187871
ENSG00000146151
ENSG00000128581
ENSG00000147324
ENSG00000104626
ENSG00000253426
ENSG00000171060
ENSG00000154328
ENSG00000079459
ENSG00000255046
ENSG00000125378
ENSG00000182158
ENSG00000164830
ENSG00000204682
ENSG00000180592
ENSG00000078403
ENSG00000136770
ENSG00000153822
ENSG00000173068
ENSG00000166024
ENSG00000138131
ENSG00000066933
ENSG00000166192
ENSG00000175318
ENSG00000067225
ENSG00000137817
ENSG00000273025
ENSG00000140488
ENSG00000073417
ENSG00000197586
ENSG00000268302
ENSG00000100994
ENSG00000100997
ENSG00000101003
ENSG00000101004
ENSG00000170191
ENSG00000111801
ENSG00000112763
ENSG00000124557
ENSG00000182952
ENSG00000146109
ENSG00000181315
ENSG00000204695
ENSG00000243729
ENSG00000135547
ENSG00000111912
ENSG00000159314
ENSG00000225190
ENSG00000120088
ENSG00000185294
ENSG00000186868
ENSG00000256762
ENSG00000120071
ENSG00000228696
ENSG00000176681
ENSG00000238083
ENSG00000185829
ENSG00000073969
ENSG00000108379
ENSG00000100625
ENSG00000020426
ENSG00000126814
ENSG00000139974
ENSG00000149346
ENSG00000122507
ENSG00000123473
ENSG00000162368
ENSG00000106617
ENSG00000167721
ENSG00000170776
ENSG00000183655
ENSG00000153064
ENSG00000138821
ENSG00000156218
ENSG00000092607
ENSG00000138162
ENSG00000141905
ENSG00000184144
ENSG00000174529
ENSG00000117222
ENSG00000133059
ENSG00000133069
ENSG00000163545
ENSG00000149633
ENSG00000138375
ENSG00000174963
ENSG00000152977
ENSG00000169554
ENSG00000052850
ENSG00000143590
ENSG00000251246
ENSG00000177628
ENSG00000160767
ENSG00000116521
ENSG00000176444
ENSG00000143630
ENSG00000143627
ENSG00000160752
ENSG00000160753
ENSG00000116539
ENSG00000125459
ENSG00000163374
ENSG00000132676
ENSG00000116580
ENSG00000132718
ENSG00000124635
ENSG00000196787
ENSG00000158553
ENSG00000124613
ENSG00000096654
ENSG00000185130
ENSG00000196747
ENSG00000203813
ENSG00000182611
ENSG00000196374
ENSG00000197238
ENSG00000197914
ENSG00000184348
ENSG00000233822
ENSG00000198374
ENSG00000184357
ENSG00000182572
ENSG00000198558
ENSG00000197153
ENSG00000233224
ENSG00000196331
ENSG00000168131
ENSG00000124657
ENSG00000197279
ENSG00000196812
ENSG00000198315
ENSG00000137185
ENSG00000187626
ENSG00000189134
ENSG00000137338
ENSG00000235109
ENSG00000189298
ENSG00000158691
ENSG00000187987
ENSG00000198704
ENSG00000232040
ENSG00000204713
ENSG00000204709
ENSG00000197935
ENSG00000204704
ENSG00000204703
ENSG00000204702
ENSG00000204701
ENSG00000204700
ENSG00000112462
ENSG00000168787
ENSG00000204694
ENSG00000206474
ENSG00000204688
ENSG00000204687
ENSG00000213886
ENSG00000204681
ENSG00000204657
ENSG00000143603
ENSG00000163354
ENSG00000163357
ENSG00000243364
ENSG00000169231
ENSG00000173171
ENSG00000132680
ENSG00000173080
ENSG00000116584
ENSG00000160789
ENSG00000172493
ENSG00000133812
ENSG00000205835
ENSG00000198121
ENSG00000116874
ENSG00000079819
ENSG00000156466
ENSG00000187955
ENSG00000134917
ENSG00000166106
ENSG00000204006
ENSG00000123091
ENSG00000085831
ENSG00000085832
ENSG00000140873
ENSG00000197851
ENSG00000103569
ENSG00000049618
ENSG00000159842
ENSG00000044524
ENSG00000136048
ENSG00000120860
ENSG00000075188
ENSG00000185480
ENSG00000183395
ENSG00000017427
ENSG00000116678
ENSG00000119042
ENSG00000061455
ENSG00000196526
ENSG00000228919
ENSG00000157510
ENSG00000165633
ENSG00000172538
ENSG00000204161
ENSG00000064989
ENSG00000003436
ENSG00000136960
ENSG00000253379
ENSG00000198589
ENSG00000181541
ENSG00000067900
ENSG00000141449
ENSG00000141446
ENSG00000167088
ENSG00000158201
ENSG00000101752
ENSG00000100154
ENSG00000183765
ENSG00000100209
ENSG00000050405
ENSG00000269529
ENSG00000185958
ENSG00000161813
ENSG00000066084
ENSG00000123268
ENSG00000119866
ENSG00000137075
ENSG00000234602
ENSG00000152669
ENSG00000067248
ENSG00000039123
ENSG00000067113
ENSG00000122786
ENSG00000125998
ENSG00000101019
ENSG00000204183
ENSG00000125965
ENSG00000231672
ENSG00000144741
ENSG00000144749
ENSG00000198900
ENSG00000124181
ENSG00000174306
ENSG00000132793
ENSG00000011376
ENSG00000211456
ENSG00000163817
ENSG00000113600
ENSG00000153071
ENSG00000146374
