## Supplementary Tables for "New phenotype discovery method by unsupervised deep representation learning empowers genetic association studies of brain imaging": Supplementary_Table_12.xlsx

### Sheet: Supplementary Table XXX
Supplementary Table 12. Genes identified by FUMA for T1 Based on GWAS summary statistics, FUMA mapped genes based on position of Lead SNP, Independent Significant SNP.
Gene set for T1
gene_ensemble
ENSG00000182752
ENSG00000205835
ENSG00000002745
ENSG00000196937
ENSG00000116183
ENSG00000151276
ENSG00000196284
ENSG00000124813
ENSG00000123106
ENSG00000100592
ENSG00000044524
ENSG00000184500
ENSG00000169379
ENSG00000178700
ENSG00000178694
ENSG00000133401
ENSG00000260456
ENSG00000074590
ENSG00000125378
ENSG00000258539
ENSG00000189319
ENSG00000203791
ENSG00000165660
ENSG00000165633
ENSG00000172538
ENSG00000204161
ENSG00000171016
ENSG00000166450
ENSG00000253313
ENSG00000066056
ENSG00000117400
ENSG00000117399
ENSG00000066322
ENSG00000159479
ENSG00000198198
ENSG00000178922
ENSG00000203760
ENSG00000072952
ENSG00000143590
ENSG00000251246
ENSG00000169242
ENSG00000169241
ENSG00000179085
ENSG00000163463
ENSG00000273088
ENSG00000163462
ENSG00000174945
ENSG00000146535
ENSG00000106034
ENSG00000165322
ENSG00000170759
ENSG00000179292
ENSG00000174807
ENSG00000174791
ENSG00000174744
ENSG00000174684
ENSG00000255468
ENSG00000174669
ENSG00000134917
ENSG00000196405
ENSG00000128918
ENSG00000163012
ENSG00000064989
ENSG00000003436
ENSG00000205302
ENSG00000064652
ENSG00000168938
ENSG00000106617
ENSG00000204682
ENSG00000180592
ENSG00000078403
ENSG00000136770
ENSG00000164627
ENSG00000054938
ENSG00000166439
ENSG00000166435
ENSG00000118363
ENSG00000162139
ENSG00000092607
ENSG00000116874
ENSG00000164494
ENSG00000112320
ENSG00000079819
ENSG00000187546
ENSG00000106511
ENSG00000159164
ENSG00000143368
ENSG00000014914
ENSG00000163113
ENSG00000153822
ENSG00000145375
ENSG00000256162
ENSG00000173068
ENSG00000140937
ENSG00000186868
ENSG00000256762
ENSG00000120071
ENSG00000228696
ENSG00000176681
ENSG00000147316
ENSG00000091879
ENSG00000138111
ENSG00000138107
ENSG00000107882
ENSG00000171206
ENSG00000138175
ENSG00000113391
ENSG00000118292
ENSG00000159208
ENSG00000187145
ENSG00000163125
ENSG00000143374
ENSG00000143382
ENSG00000225996
ENSG00000143603
ENSG00000163354
ENSG00000163357
ENSG00000243364
ENSG00000169231
ENSG00000173171
ENSG00000177628
ENSG00000160767
ENSG00000116521
ENSG00000176444
ENSG00000143630
ENSG00000143627
ENSG00000160752
ENSG00000160753
ENSG00000116539
ENSG00000125459
ENSG00000163374
ENSG00000132676
ENSG00000116580
ENSG00000132718
ENSG00000132680
ENSG00000173080
ENSG00000116584
ENSG00000163479
ENSG00000160789
ENSG00000153064
ENSG00000138821
ENSG00000198121
ENSG00000104765
ENSG00000240694
ENSG00000092964
ENSG00000104626
ENSG00000148219
ENSG00000174099
ENSG00000067900
ENSG00000141449
ENSG00000141446
ENSG00000167088
ENSG00000158201
ENSG00000101752
ENSG00000127922
ENSG00000049618
ENSG00000102908
ENSG00000181019
ENSG00000141101
ENSG00000198373
ENSG00000157322
ENSG00000015413
ENSG00000131165
ENSG00000167523
ENSG00000187741
ENSG00000204991
ENSG00000141002
ENSG00000258839
ENSG00000198211
ENSG00000258947
ENSG00000140995
ENSG00000175806
ENSG00000133275
ENSG00000133243
ENSG00000143537
ENSG00000185499
ENSG00000115306
ENSG00000052850
ENSG00000136448
ENSG00000161714
ENSG00000181513
ENSG00000186834
ENSG00000168517
ENSG00000159314
ENSG00000225190
ENSG00000120088
ENSG00000185294
ENSG00000238083
ENSG00000185829
ENSG00000073969
ENSG00000095713
ENSG00000166024
ENSG00000138131
ENSG00000120833
ENSG00000088387
ENSG00000143033
ENSG00000117500
ENSG00000122483
ENSG00000117505
ENSG00000124788
ENSG00000164761
ENSG00000184374
ENSG00000108262
ENSG00000198720
ENSG00000167549
ENSG00000141298
ENSG00000176927
ENSG00000126653
ENSG00000108576
ENSG00000153930
ENSG00000064999
ENSG00000124678
ENSG00000239697
ENSG00000248871
ENSG00000161955
ENSG00000161956
ENSG00000161960
ENSG00000129226
ENSG00000129255
ENSG00000129194
ENSG00000129245
ENSG00000268503
ENSG00000129214
ENSG00000141504
ENSG00000203804
ENSG00000143384
ENSG00000143420
ENSG00000143457
ENSG00000143452
ENSG00000163131
ENSG00000143437
ENSG00000082482
ENSG00000273217
ENSG00000217128
ENSG00000164398
ENSG00000164399
ENSG00000164400
ENSG00000072682
ENSG00000131435
ENSG00000197208
ENSG00000197375
ENSG00000197536
ENSG00000114861
ENSG00000186470
ENSG00000124508
ENSG00000026950
ENSG00000111801
ENSG00000112763
ENSG00000124557
ENSG00000182952
ENSG00000146109
ENSG00000181315
ENSG00000158553
ENSG00000124613
ENSG00000096654
ENSG00000185130
ENSG00000196747
ENSG00000203813
ENSG00000182611
ENSG00000196374
ENSG00000197238
ENSG00000197914
ENSG00000184348
ENSG00000233822
ENSG00000198374
ENSG00000184357
ENSG00000182572
ENSG00000198558
ENSG00000197153
ENSG00000233224
ENSG00000196331
ENSG00000168131
ENSG00000124657
ENSG00000197279
ENSG00000196812
ENSG00000198315
ENSG00000137185
ENSG00000187626
ENSG00000189134
ENSG00000137338
ENSG00000235109
ENSG00000189298
ENSG00000158691
ENSG00000187987
ENSG00000198704
ENSG00000232040
ENSG00000204713
ENSG00000204709
ENSG00000197935
ENSG00000204704
ENSG00000204703
ENSG00000204702
ENSG00000204701
ENSG00000204700
ENSG00000204695
ENSG00000243729
ENSG00000112462
ENSG00000168787
ENSG00000204694
ENSG00000206474
ENSG00000204688
ENSG00000204687
ENSG00000213886
ENSG00000204681
ENSG00000204657
ENSG00000147324
ENSG00000253426
ENSG00000183638
ENSG00000171060
ENSG00000171056
ENSG00000258724
ENSG00000254093
ENSG00000171044
ENSG00000215346
ENSG00000104643
ENSG00000177710
ENSG00000154319
ENSG00000136573
ENSG00000205884
ENSG00000205883
ENSG00000205882
ENSG00000255098
ENSG00000125998
ENSG00000101019
ENSG00000204183
ENSG00000125965
ENSG00000154188
ENSG00000147676
ENSG00000185739
ENSG00000090447
ENSG00000123178
ENSG00000204977
ENSG00000198553
ENSG00000176124
ENSG00000100101
ENSG00000100106
ENSG00000189060
ENSG00000100116
ENSG00000173926
ENSG00000164241
ENSG00000148297
ENSG00000148303
ENSG00000148290
ENSG00000148291
ENSG00000148248
ENSG00000198870
ENSG00000148300
ENSG00000160323
ENSG00000160325
ENSG00000160326
ENSG00000078900
ENSG00000186790
ENSG00000186564
ENSG00000272297
ENSG00000125347
ENSG00000115414
ENSG00000134245
ENSG00000007341
ENSG00000116489
ENSG00000155363
ENSG00000155366
ENSG00000271810
ENSG00000155367
ENSG00000164161
ENSG00000164162
ENSG00000164163
ENSG00000164164
ENSG00000122507
ENSG00000040341
ENSG00000170959
ENSG00000197756
ENSG00000198945
ENSG00000106483
ENSG00000205213
ENSG00000148943
ENSG00000175198
ENSG00000141505
ENSG00000132535
ENSG00000072778
ENSG00000004975
ENSG00000040633
ENSG00000170296
ENSG00000262526
ENSG00000175826
ENSG00000262302
ENSG00000170291
ENSG00000181885
ENSG00000181856
ENSG00000006047
ENSG00000197851
ENSG00000100629
ENSG00000112319
ENSG00000086289
ENSG00000086288
ENSG00000257860
ENSG00000143179
ENSG00000160799
ENSG00000160796
ENSG00000181555
ENSG00000088727
ENSG00000114648
ENSG00000076201
ENSG00000114650
ENSG00000163832
ENSG00000088298
ENSG00000125966
ENSG00000242372
ENSG00000128581
ENSG00000188316
ENSG00000187164
ENSG00000138829
ENSG00000143624
ENSG00000143554
ENSG00000143614
ENSG00000198837
ENSG00000160741
ENSG00000143570
ENSG00000143578
ENSG00000143543
ENSG00000143545
ENSG00000177954
ENSG00000143552
ENSG00000143549
ENSG00000163263
ENSG00000143612
ENSG00000143569
ENSG00000108379
ENSG00000004897
ENSG00000198336
ENSG00000138190
ENSG00000187553
ENSG00000095596
